# Integration of transcriptomics and long-read genomics prioritizes structural variants in rare disease

**DOI:** 10.1101/2024.03.22.24304565

**Authors:** Tanner D. Jensen, Bohan Ni, Chloe M. Reuter, John E. Gorzynski, Sarah Fazal, Devon Bonner, Rachel A. Ungar, Pagé C. Goddard, Archana Raja, Euan A. Ashley, Jonathan A. Bernstein, Stephan Zuchner, Undiagnosed Diseases Network, Michael D. Greicius, Stephen B. Montgomery, Michael C. Schatz, Matthew T. Wheeler, Alexis Battle

## Abstract

Rare structural variants (SVs) — insertions, deletions, and complex rearrangements — can cause Mendelian disease, yet they remain difficult to accurately detect and interpret. We sequenced and analyzed Oxford Nanopore long-read genomes of 68 individuals from the Undiagnosed Disease Network (UDN) with no previously identified diagnostic mutations from short-read sequencing. Using our optimized SV detection pipelines and 571 control long-read genomes, we detected 716 long-read rare (MAF < 0.01) SV alleles per genome on average, achieving a 2.4x increase from short-reads. To characterize the functional effects of rare SVs, we assessed their relationship with gene expression from blood or fibroblasts from the same individuals, and found that rare SVs overlapping enhancers were enriched (LOR = 0.46) near expression outliers. We also evaluated tandem repeat expansions (TREs) and found 14 rare TREs per genome; notably these TREs were also enriched near overexpression outliers. To prioritize candidate functional SVs, we developed Watershed-SV, a probabilistic model that integrates expression data with SV-specific genomic annotations, which significantly outperforms baseline models that don’t incorporate expression data. Watershed-SV identified a median of eight high-confidence functional SVs per UDN genome. Notably, this included compound heterozygous deletions in *FAM177A1* shared by two siblings, which were likely causal for a rare neurodevelopmental disorder. Our observations demonstrate the promise of integrating long-read sequencing with gene expression towards improving the prioritization of functional SVs and TREs in rare disease patients.
