## Supplementary Table 1 for "Integration of transcriptomics and long-read genomics prioritizes structural variants in rare disease"

### Sheet: Sheet1
Sample_ID	affected_status	proband_relationship	age_range	symptom_category	Family_ID	Previous_SRS_Seq	RNASEQ_TISSUE	N50	sequencing_throughput_gb	median_percent_identity	median_Qscore	average_aligned_coverage	LRS_sequenced_from_TISSUE
1_Proband	Affected	Proband	46-50	Cardiology and vascular conditions (heart, artery, vein, and lymph disorders)	1	WGS	Fibroblast	21697	112.3	93.7	12.5	30.2	Fibroblast
2_Proband	Affected	Proband	76-80	Neurology (disorders of the nervous system, including brain and spinal cord)	2	WES,WGS	Muscle,Fibroblast	21570	36.2	90.9	10.8	8.9	Fibroblast
3_Proband	Affected	Proband	16-20	Neurology (disorders of the nervous system, including brain and spinal cord)	3	WGS	Blood,Fibroblast	13518	74.9	91.1	11.2	19	Fibroblast
4_Proband	Affected	Proband	46-50	Neurology (disorders of the nervous system, including brain and spinal cord)	4	WGS,Reanalysis	Muscle,Cardiac_tissue	35250	64.3	93	12.2	16.9	Fibroblast
5_Proband	Affected	Proband	26-30	Neurology (disorders of the nervous system, including brain and spinal cord)	5	WGS,Reanalysis	Blood	8971	48.5	92.4	11.7	13.1	Fibroblast
6_Proband	Affected	Proband	2024-06-10	Endocrinology (disorder of the endocrine glands and hormones)	6	WES,WGS	Blood,Fibroblast,Fibroblast	22334	44.9	90.1	10.4	10.3	Fibroblast
7_Proband	Affected	Proband	66-70	Musculoskeletal and orthopedics (structural and functional disorders of muscles, bones, and joints)	7	WGS,Reanalysis	Blood,Muscle	12185	91.6	94	12.7	28	Fibroblast
8_Proband	Affected	Proband	46-50	Musculoskeletal and orthopedics (structural and functional disorders of muscles, bones, and joints)	8	WES,WGS	Blood,PBMC,Fibroblast	7921	67.9	89.9	10.2	17.2	Fibroblast
8_Parent	Unaffected	Parent	76-80	Unaffected	8	WES,WGS	Fibroblast	27054	38.8	94.6	13.2	10.9	Fibroblast
9_Proband	Affected	Proband	2024-06-10	Dentistry and craniofacial (bones of head and face)	9	WGS	Blood	7696	55.2	91.6	11.1	18.5	Fibroblast
10_Proband	Affected	Proband	2024-06-10	Gastroenterology (disorder of the stomach and intestines)	10	WGS	Fibroblast	12118	43.9	92.7	12	10.5	Fibroblast
11_Proband	Affected	Proband	2024-11-15	Neurology (disorders of the nervous system, including brain and spinal cord)	11	WGS	Fibroblast	22708	59.4	92.9	11.9	15.7	Fibroblast
12_Proband	Affected	Proband	2024-11-15	Neurology (disorders of the nervous system, including brain and spinal cord)	12	WES	Blood,Fibroblast,iPSC_NPC	18403	59.8	93.7	12.9	18.2	Blood
12_Parent1	Unaffected	Parent	41-45	Unaffected	12	WES	Blood	16865	54.1	94.6	13.3	15.9	Blood
12_Parent2	Unaffected	Parent	41-45	Unaffected	12	WES	Blood	33299	44.2	95.3	14.1	13.2	Blood
13_Proband	Affected	Proband	26-30	Neurology (disorders of the nervous system, including brain and spinal cord)	13	WGS	Blood	16899	69.9	93.5	12.4	20.8	Fibroblast
14_Proband	Affected	Proband	41-45	Cardiology and vascular conditions (heart, artery, vein, and lymph disorders)	14	WES,WGS	Fibroblast,Fibroblast	19628	67.6	93.2	12.1	20.3	Fibroblast
15_Proband	Affected	Proband	71-75	Neurology (disorders of the nervous system, including brain and spinal cord)	15	WGS	Fibroblast	10116	46.6	93.5	12.4	11.5	Fibroblast
15_Sibling	Affected	Sibling	71-75	Neurology (disorders of the nervous system, including brain and spinal cord)	15	WGS	Fibroblast	13617	74.1	92.4	11.7	21.7	Fibroblast
16_Proband	Affected	Proband	36-40	Rheumatology (immune disorders of the joints, muscles, and ligaments)	16	WES,WGS	Blood	5717	50.7	92.3	11.2	12.8	Fibroblast
17_Proband	Affected	Proband	31-35	Allergies and disorders of the immune system	17	WES	Blood	9952	49.8	92.7	11.9	11.8	Fibroblast
18_Proband	Affected	Proband	16-20	Neurology (disorders of the nervous system, including brain and spinal cord)	18	WGS	Blood	24219	41.7	94.5	13.2	11.6	Fibroblast
19_Proband	Affected	Proband	31-35	Musculoskeletal and orthopedics (structural and functional disorders of muscles, bones, and joints)	19	WES,WGS	Fibroblast	22627	82.9	93.4	12.2	22	Fibroblast
20_Proband	Affected	Proband	61-65	Neurology (disorders of the nervous system, including brain and spinal cord)	20	WES	Fibroblast	14817	72	92.5	11.8	20.8	Fibroblast
21_Proband	Affected	Proband	2024-11-15	Other	21	WGS	Blood	26503	67.1	95	13.8	20.8	Blood
21_Parent1	Unaffected	Parent	46-50	Unaffected	21	WGS	None	29369	54.4	95.2	14.2	16.4	Blood
21_Parent2	Unaffected	Parent	41-45	Unaffected	21	WGS	None	34885	46.4	95.8	14.7	14.3	Blood
22_Proband	Affected	Proband	41-45	Other	22	WES	Blood	7241	98.7	92.8	11.9	28.5	Fibroblast
23_Proband	Affected	Proband	21-25	Neurology (disorders of the nervous system, including brain and spinal cord)	23	WES	Blood	21414	59.3	90.2	10.8	16.6	Blood
23_Sibling	Affected	Sibling	21-25	Neurology (disorders of the nervous system, including brain and spinal cord)	23	WES	Blood	21235	56.7	96.3	15.1	17.8	Blood
24_Proband	Affected	Proband	26-30	Musculoskeletal and orthopedics (structural and functional disorders of muscles, bones, and joints)	24	WGS,WES	Blood	20289	53.5	96	14.7	16.4	Blood
25_Proband	Affected	Proband	2024-11-15	Other	25	WGS	Fibroblast,PBMC,Blood	25599	60.6	93	12.2	13.8	Fibroblast
25_Sibling	Affected	Sibling	16-20	Other	25	WGS	Blood,Fibroblast	15012	114.3	92.4	11.8	30.7	Fibroblast
26_Proband	Affected	Proband	41-45	Neurology (disorders of the nervous system, including brain and spinal cord)	26	WES	Blood	16700	63	95.4	14.1	19.2	Fibroblast
26_Sibling	Affected	Sibling	36-40	Neurology (disorders of the nervous system, including brain and spinal cord)	26	WES	Blood	13255	63.6	94.3	12.8	18.8	Fibroblast
27_Proband	Affected	Proband	16-20	Neurology (disorders of the nervous system, including brain and spinal cord)	27	WES	Blood,Fibroblast	8288	37.3	93.8	12.7	9.9	Fibroblast
28_Proband	Affected	Proband	46-50	Cardiology and vascular conditions (heart, artery, vein, and lymph disorders)	28	WES	Blood	19315	63	95.5	14.1	19.5	Blood
28_Sibling	Affected	Sibling	46-50	Cardiology and vascular conditions (heart, artery, vein, and lymph disorders)	28	WES	Blood	10213	78.8	92	11.4	23	Fibroblast
29_Proband	Affected	Proband	2024-11-15	Musculoskeletal and orthopedics (structural and functional disorders of muscles, bones, and joints)	29	WGS	Blood	28759	65.7	95	13.8	20.4	Blood
30_Proband	Affected	Proband	16-20	Musculoskeletal and orthopedics (structural and functional disorders of muscles, bones, and joints)	30	WGS	Skin	29012	63.5	95	13.9	19.6	Blood
31_Proband	Affected	Proband	2024-06-10	Musculoskeletal and orthopedics (structural and functional disorders of muscles, bones, and joints)	31	WGS	Blood,iPSC_NPC	6973	50	94.5	13.3	14.8	Fibroblast
31_Parent1	Unaffected	Parent	46-50	Unaffected	31	WGS	Blood	30679	65.8	95.2	14	15	Blood
31_Parent2	Unaffected	Parent	46-50	Unaffected	31	WGS	Blood	7738	48.3	95.7	14	14	Blood
32_Proband	Affected	Proband	31-35	Musculoskeletal and orthopedics (structural and functional disorders of muscles, bones, and joints)	32	WGS	Blood	26887	60.3	93.9	12.9	18.7	Blood
33_Proband	Affected	Proband	16-20	Neurology (disorders of the nervous system, including brain and spinal cord)	33	WGS,Reanalysis	Fibroblast	9954	70	92.7	11.9	17.6	Fibroblast
33_Sibling	Affected	Sibling	16-20	Neurology (disorders of the nervous system, including brain and spinal cord)	33	WGS	Fibroblast	17058	88.9	94	12.9	20.9	Fibroblast
34_Proband	Affected	Proband	16-20	Neurology (disorders of the nervous system, including brain and spinal cord)	34	WGS,Targeted Variant,Reanalysis	iPS,Fibroblast	20011	65.2	89.1	9.6	17.4	Fibroblast
35_Proband	Affected	Proband	16-20	Cardiology and vascular conditions (heart, artery, vein, and lymph disorders)	35	WGS	None	19485	60.1	92.3	11.9	18	Blood
35_Parent1	Unaffected	Parent	61-65	Unaffected	35	WGS	None	31144	66.4	94.1	13.1	18.8	Blood
35_Parent2	Unaffected	Parent	51-55	Unaffected	35	WGS	None	30314	51.7	95.5	14.3	15.5	Blood
36_Proband	Affected	Proband	21-25	Musculoskeletal and orthopedics (structural and functional disorders of muscles, bones, and joints)	36	WGS	Blood	9267	48.3	93.7	12.8	14.3	Fibroblast
37_Proband	Affected	Proband	2024-11-15	Pulmonology (Lung disorders and diseases)	37	WGS	Blood	23810	65.5	93.4	12.5	20.1	Blood
38_Proband	Affected	Proband	16-20	Ophthalmology (Eye disorders and diseases)	38	WGS	Blood	6346	48.7	93.6	12.3	12.9	Fibroblast
39_Proband	Affected	Proband	16-20	Neurology (disorders of the nervous system, including brain and spinal cord)	39	WGS	Blood,Fibroblast	29164	32	93.3	11.7	7.7	Fibroblast
40_Proband	Affected	Proband	41-45	Nephrology (kidney diseases and disorders)	40	WES,WGS	Blood	27019	61	95.2	14	19	Blood
41_Proband	Affected	Proband	46-50	Neurology (disorders of the nervous system, including brain and spinal cord)	41	WES,Targeted Variant	Blood	11641	70.6	94.1	12.7	21.4	Fibroblast
41_Child	Affected	Child	21-25	Neurology (disorders of the nervous system, including brain and spinal cord)	41	WES	Blood	25245	64	93.9	12.8	18.9	Fibroblast
42_Proband	Affected	Proband	16-20	Other	42	WGS,Reanalysis	Fibroblast	10476	51.6	93.2	12.3	14.5	Fibroblast
43_Proband	Affected	Proband	2024-11-15	Neurology (disorders of the nervous system, including brain and spinal cord)	43	WES	Fibroblast	19058	58.7	94.6	13.3	17.8	Fibroblast
44_Proband	Affected	Proband	71-75	Musculoskeletal and orthopedics (structural and functional disorders of muscles, bones, and joints)	44	WGS	Blood	26332	89	94.7	13.6	28.2	Blood
44_Sibling	Affected	Sibling	66-70	Musculoskeletal and orthopedics (structural and functional disorders of muscles, bones, and joints)	44	WGS	Blood	22560	84.3	93.5	12.7	25.2	Blood
44_Parent2	Unaffected	Parent	91-95	Unaffected	44	WGS	None	22352	91	94.9	13.7	28.7	Blood
44_Parent1	Unaffected	Parent	91-95	Unaffected	44	WGS	None	25610	85.1	93.8	12.9	26.9	Blood
45_Proband	Affected	Proband	2024-06-10	Neurology (disorders of the nervous system, including brain and spinal cord)	45	WGS	Blood	6350	72.3	94.6	13.2	18	Fibroblast
46_Proband	Affected	Proband	76-80	Neurology (disorders of the nervous system, including brain and spinal cord)	46	WGS	Blood	9023	71.3	92.6	11.9	21	Fibroblast
47_Proband	Affected	Proband	2024-11-15	Cardiology and vascular conditions (heart, artery, vein, and lymph disorders)	47	WGS	None	5547	27.4	89.7	9.6	7.1	Heart
48_Proband	Affected	Proband	36-40	Other	48	WGS,Targeted Variant	Blood,Fibroblast,Muscle	6778	49	88.2	9.9	11.5	Fibroblast
49_Proband	Affected	Proband	21-25	Urology	49	WGS,Reanalysis	Blood,Fibroblast	25262	44.7	91.8	10.9	10.6	Fibroblast

### Sheet: Sheet2
Full Table with Race, Ethnicity, and precise UDN case ID are available upon approval to access phs001232 as metadata. Publicly available version removed these to protect patient identity.
