## Supplementary Table 3 for "Integration of transcriptomics and long-read genomics prioritizes structural variants in rare disease"

### Sheet: Sheet1
Name	Repeat_Unit	ExpansionHunter_mean	Vamos_mean	spearman_r
ALS1_NIPA1	GCG	7.84	9.46	0.419058
CANVAS_RFC1	AAGGG	15.46	38.16	0.593527
CJD_PRNP	CCTCATGGTGGTGGCTGGGGGCAG	4	5.95	NA
CPEO_POLG	GCT	14.17	14.71	0.370911
DBQD2_XYLT1	GCC	22.09	64.86	0.525303
DM1_DMPK	CAG	11.29	11.74	0.697405
DM2_CNBP1	CAGG	16.61	38	0.379376
DRPLA_ATN1	CAG	18.99	19	0.746602
EDM1-PSACH_COMP	GTC	5	6.95	NA
EPM1_CSTB	CGCGGGGCGGGG	2.57	4.33	0.626147
FAME1_SAMD12	ATTTC	4.85	21.44	0.203655
FAME2_STARD7	ATTTC	6.78	13.44	0.3721
FAME3_MARCH6	ATTTC	15.96	16.38	0.643279
FAME4_YEATS2	ATTTC	10.41	14.28	0.673662
FAME6_TNRC6A	ATTTC	13.84	15.63	0.801013
FAME7_RAPGEF2	ATTTC	19.98	20.67	0.780805
FECD3_TCF4	CAG	17.98	19.95	0.741942
FRA12A_DIP2B	GGC	9.53	11.59	0.728485
FRA2A_AFF3	CGG	9.87	11.38	0.723388
FRAXE_AFF2	GCC	41.15	52.39	0.163436
FTDALS1_C9orf72	GGCCCC	12.68	13.42	0.725831
FXS_FMR1	CGG	31.97	35.29	0.518659
GDPAG_GLS	GCA	12.71	14.56	0.711826
HDL2_JPH3	CTG	16.87	16.44	0.774608
HD_HTT	CAG	21.95	34.09	0.617637
HMNR7_VWA1	GGCGCGGAGC	2	3.93	NA
HSAN-VIII_PRDM12	GCC	11.15	13.05	0.471662
JBS_CBL2	CCG	12.08	13.6	0.585672
NIID_NOTCH2NLC	GGC	20.24	20.55	0.67404
OPDM1_LRP12	CGC	10.88	11.62	0.818068
OPDM2_GIPC1	CCG	11.38	12.92	0.622041
OPDM4_RILPL1	GGC	12.08	12.96	0.25714
OPDM_ABCD3	GCC	8.1	9.08	0.337362
OPMD_PABPN1	GCG	7	11.39	NA
OPML1_NUTM2B-AS1	GGC	10.01	11.27	0.548939
RCPS_EIF4A3	CCTCGCTGTGCCGCTGCCGA	4.83	6.5	0.652946
SBMA_AR	GCA	35.98	33.5	0.598702
SCA10_ATXN10	ATTCT	14.19	16.15	0.703761
SCA12_PPP2R2B	GCT	12.39	12.84	0.729138
SCA17_TBP	GCA	35.76	36.39	0.609415
SCA1_ATXN1	TGC	31.87	31.1	0.579248
SCA27B_FGF14	AAG	25.9898	24.7449	0.72809
SCA2_ATXN2	GCT	23.19	23.17	0.486611
SCA31_BEAN1	TGGAAA	17.4	34.65	0.710858
SCA36_NOP56	GGCCTG	8.26	9.86	0.762882
SCA37_DAB1	ATTTC	5.79	26.23	0.248538
SCA3_ATXN3	CTG	21.59	22.27	0.849578
SCA6_CACNA1A	CTG	12.64	12.78	0.621699
SCA8_ATXN8OS	CTG	15.19	15.46	0.79708
SD5_HOXD13	GCG	15	16.01	NA
