## Supplementary Table 5 for "Integration of transcriptomics and long-read genomics prioritizes structural variants in rare disease"

### Sheet: region_aware_annotation
Feature	Gene_level_method	Annotation Type	region
SubjectID	OTHER	NA	None
GeneName	OTHER	NA	None
SVTYPE_DUP	max	SV	None
SVTYPE_DUP_CNV	max	SV	None
SVTYPE_DEL_CNV	max	SV	None
SVTYPE_DEL	max	SV	None
SVTYPE_INS	max	SV	None
SVTYPE_INV	max	SV	None
TE_pvalues	first	Outlier	None
af	min	SV	None
Allele	max	SV	None
dCN	OTHER	SV	None
length	max	SV	None
3_prime_UTR_variant	max	VEP variant categories	None
5_prime_UTR_variant	max	VEP variant categories	None
NMD_transcript_variant	max	VEP variant categories	None
TFBS_ablation	max	VEP variant categories	None
TFBS_amplification	max	VEP variant categories	None
TF_binding_site_variant	max	VEP variant categories	None
coding_sequence_variant	max	VEP variant categories	None
downstream_gene_variant	max	VEP variant categories	None
feature_elongation	max	VEP variant categories	None
feature_truncation	max	VEP variant categories	None
frameshift_variant	max	VEP variant categories	None
intron_variant	max	VEP variant categories	None
intergenic_variant	max	VEP variant categories	None
inframe_deletion	max	VEP variant categories	None
non_coding_transcript_exon_variant	max	VEP variant categories	None
non_coding_transcript_variant	max	VEP variant categories	None
regulatory_region_ablation	max	VEP variant categories	None
regulatory_region_amplification	max	VEP variant categories	None
regulatory_region_variant	max	VEP variant categories	None
splice_polypyrimidine_tract_variant	max	VEP variant categories	None
start_lost	max	VEP variant categories	None
start_retained_variant	max	VEP variant categories	None
stop_lost	max	VEP variant categories	None
transcript_ablation	max	VEP variant categories	None
transcript_amplification	max	VEP variant categories	None
upstream_gene_variant	max	VEP variant categories	None
HIGH	max	VEP variant categories	None
MODERATE	max	VEP variant categories	None
MODIFIER	max	VEP variant categories	None
LOW	max	VEP variant categories	None
coding_fraction_affected	max	coding	None
SV_5prime_exon_truncation	max	coding	None
SV_3prime_exon_truncation	max	coding	None
nc_dist2tss	min	Noncoding	None
tss_flank_impacted	max	Noncoding	None
nc_dist2tes	min	Noncoding	None
tes_flank_impacted	max	Noncoding	None
is_ABC_SV	max	Regulatory	Gene Body
num_enhancers_cell_types	max	Regulatory	Gene Body
TssA	max	Roadmap chromHMM 25 states	Gene Body
PromU	max	Roadmap chromHMM 25 states	Gene Body
PromD1	max	Roadmap chromHMM 25 states	Gene Body
PromD2	max	Roadmap chromHMM 25 states	Gene Body
Tx5	max	Roadmap chromHMM 25 states	Gene Body
Tx	max	Roadmap chromHMM 25 states	Gene Body
Tx3	max	Roadmap chromHMM 25 states	Gene Body
TxWk	max	Roadmap chromHMM 25 states	Gene Body
TxReg	max	Roadmap chromHMM 25 states	Gene Body
TxEnh5	max	Roadmap chromHMM 25 states	Gene Body
TxEnh3	max	Roadmap chromHMM 25 states	Gene Body
TxEnhW	max	Roadmap chromHMM 25 states	Gene Body
EnhA1	max	Roadmap chromHMM 25 states	Gene Body
EnhA2	max	Roadmap chromHMM 25 states	Gene Body
EnhAF	max	Roadmap chromHMM 25 states	Gene Body
EnhW1	max	Roadmap chromHMM 25 states	Gene Body
EnhW2	max	Roadmap chromHMM 25 states	Gene Body
EnhAc	max	Roadmap chromHMM 25 states	Gene Body
DNase	max	Roadmap chromHMM 25 states	Gene Body
ZNF_Rpts	max	Roadmap chromHMM 25 states	Gene Body
Het	max	Roadmap chromHMM 25 states	Gene Body
PromP	max	Roadmap chromHMM 25 states	Gene Body
PromBiv	max	Roadmap chromHMM 25 states	Gene Body
ReprPC	max	Roadmap chromHMM 25 states	Gene Body
Quies	max	Roadmap chromHMM 25 states	Gene Body
mean_GC_content	max	Conservation track	Gene Body
top10_LINSIGHT	max	Conservation track	Gene Body
top10_phastCON	max	Conservation track	Gene Body
top10_CADD	max	Conservation track	Gene Body
max_cpgpct	max	Conservation track	Gene Body
remap_crm_score	max	Regulatory	Gene Body
num_TADs	max	Regulatory	Gene Body
num_enhancers_cell_types_tss_flank	max	Regulatory	tss flanking
is_ABC_SV_tss_flank	max	Regulatory	tss flanking
TssA_tss_flank	max	Roadmap chromHMM 25 states	tss flanking
PromU_tss_flank	max	Roadmap chromHMM 25 states	tss flanking
PromD1_tss_flank	max	Roadmap chromHMM 25 states	tss flanking
PromD2_tss_flank	max	Roadmap chromHMM 25 states	tss flanking
Tx5_tss_flank	max	Roadmap chromHMM 25 states	tss flanking
Tx_tss_flank	max	Roadmap chromHMM 25 states	tss flanking
Tx3_tss_flank	max	Roadmap chromHMM 25 states	tss flanking
TxWk_tss_flank	max	Roadmap chromHMM 25 states	tss flanking
TxReg_tss_flank	max	Roadmap chromHMM 25 states	tss flanking
TxEnh5_tss_flank	max	Roadmap chromHMM 25 states	tss flanking
TxEnh3_tss_flank	max	Roadmap chromHMM 25 states	tss flanking
TxEnhW_tss_flank	max	Roadmap chromHMM 25 states	tss flanking
EnhA1_tss_flank	max	Roadmap chromHMM 25 states	tss flanking
EnhA2_tss_flank	max	Roadmap chromHMM 25 states	tss flanking
EnhAF_tss_flank	max	Roadmap chromHMM 25 states	tss flanking
EnhW1_tss_flank	max	Roadmap chromHMM 25 states	tss flanking
EnhW2_tss_flank	max	Roadmap chromHMM 25 states	tss flanking
EnhAc_tss_flank	max	Roadmap chromHMM 25 states	tss flanking
DNase_tss_flank	max	Roadmap chromHMM 25 states	tss flanking
ZNF_Rpts_tss_flank	max	Roadmap chromHMM 25 states	tss flanking
Het_tss_flank	max	Roadmap chromHMM 25 states	tss flanking
PromP_tss_flank	max	Roadmap chromHMM 25 states	tss flanking
PromBiv_tss_flank	max	Roadmap chromHMM 25 states	tss flanking
ReprPC_tss_flank	max	Roadmap chromHMM 25 states	tss flanking
Quies_tss_flank	max	Roadmap chromHMM 25 states	tss flanking
mean_GC_content_tss_flank	max	Conservation track	tss flanking
top10_LINSIGHT_tss_flank	max	Conservation track	tss flanking
top10_phastCON_tss_flank	max	Conservation track	tss flanking
top10_CADD_tss_flank	max	Conservation track	tss flanking
max_cpgpct_tss_flank	max	Conservation track	tss flanking
remap_crm_score_tss_flank	max	Regulatory	tss flanking
num_TADs_tss_flank	max	Regulatory	tss flanking
num_enhancers_cell_types_tes_flank	max	Regulatory	tes flanking
is_ABC_SV_tes_flank	max	Regulatory	tes flanking
TssA_tes_flank	max	Roadmap chromHMM 25 states	tes flanking
PromU_tes_flank	max	Roadmap chromHMM 25 states	tes flanking
PromD1_tes_flank	max	Roadmap chromHMM 25 states	tes flanking
PromD2_tes_flank	max	Roadmap chromHMM 25 states	tes flanking
Tx5_tes_flank	max	Roadmap chromHMM 25 states	tes flanking
Tx_tes_flank	max	Roadmap chromHMM 25 states	tes flanking
Tx3_tes_flank	max	Roadmap chromHMM 25 states	tes flanking
TxWk_tes_flank	max	Roadmap chromHMM 25 states	tes flanking
TxReg_tes_flank	max	Roadmap chromHMM 25 states	tes flanking
TxEnh5_tes_flank	max	Roadmap chromHMM 25 states	tes flanking
TxEnh3_tes_flank	max	Roadmap chromHMM 25 states	tes flanking
TxEnhW_tes_flank	max	Roadmap chromHMM 25 states	tes flanking
EnhA1_tes_flank	max	Roadmap chromHMM 25 states	tes flanking
EnhA2_tes_flank	max	Roadmap chromHMM 25 states	tes flanking
EnhAF_tes_flank	max	Roadmap chromHMM 25 states	tes flanking
EnhW1_tes_flank	max	Roadmap chromHMM 25 states	tes flanking
EnhW2_tes_flank	max	Roadmap chromHMM 25 states	tes flanking
EnhAc_tes_flank	max	Roadmap chromHMM 25 states	tes flanking
DNase_tes_flank	max	Roadmap chromHMM 25 states	tes flanking
ZNF_Rpts_tes_flank	max	Roadmap chromHMM 25 states	tes flanking
Het_tes_flank	max	Roadmap chromHMM 25 states	tes flanking
PromP_tes_flank	max	Roadmap chromHMM 25 states	tes flanking
PromBiv_tes_flank	max	Roadmap chromHMM 25 states	tes flanking
ReprPC_tes_flank	max	Roadmap chromHMM 25 states	tes flanking
Quies_tes_flank	max	Roadmap chromHMM 25 states	tes flanking
mean_GC_content_tes_flank	max	Conservation track	tes flanking
top10_LINSIGHT_tes_flank	max	Conservation track	tes flanking
top10_phastCON_tes_flank	max	Conservation track	tes flanking
top10_CADD_tes_flank	max	Conservation track	tes flanking
max_cpgpct_tes_flank	max	Conservation track	tes flanking
remap_crm_score_tes_flank	max	Regulatory	tes flanking
num_TADs_tes_flank	max	Regulatory	tes flanking

### Sheet: region_agnostic_annotation
Feature	Gene_level_method	Annotation Type	region
SubjectID	OTHER	NA	None
GeneName	OTHER	NA	None
SVTYPE_DUP	max	SV	None
SVTYPE_DUP_CNV	max	SV	None
SVTYPE_DEL_CNV	max	SV	None
SVTYPE_DEL	max	SV	None
SVTYPE_INS	max	SV	None
SVTYPE_INV	max	SV	None
TE_pvalues	first	Outlier	None
af	min	SV	None
Allele	max	SV	None
dCN	OTHER	SV	None
length	max	SV	None
3_prime_UTR_variant	max	VEP variant categories	None
5_prime_UTR_variant	max	VEP variant categories	None
NMD_transcript_variant	max	VEP variant categories	None
TFBS_ablation	max	VEP variant categories	None
TFBS_amplification	max	VEP variant categories	None
TF_binding_site_variant	max	VEP variant categories	None
coding_sequence_variant	max	VEP variant categories	None
downstream_gene_variant	max	VEP variant categories	None
feature_elongation	max	VEP variant categories	None
feature_truncation	max	VEP variant categories	None
frameshift_variant	max	VEP variant categories	None
intron_variant	max	VEP variant categories	None
intergenic_variant	max	VEP variant categories	None
inframe_deletion	max	VEP variant categories	None
non_coding_transcript_exon_variant	max	VEP variant categories	None
non_coding_transcript_variant	max	VEP variant categories	None
regulatory_region_ablation	max	VEP variant categories	None
regulatory_region_amplification	max	VEP variant categories	None
regulatory_region_variant	max	VEP variant categories	None
splice_polypyrimidine_tract_variant	max	VEP variant categories	None
start_lost	max	VEP variant categories	None
start_retained_variant	max	VEP variant categories	None
stop_lost	max	VEP variant categories	None
transcript_ablation	max	VEP variant categories	None
transcript_amplification	max	VEP variant categories	None
upstream_gene_variant	max	VEP variant categories	None
HIGH	max	VEP variant categories	None
MODERATE	max	VEP variant categories	None
MODIFIER	max	VEP variant categories	None
LOW	max	VEP variant categories	None
coding_fraction_affected	max	coding	None
SV_5prime_exon_truncation	max	coding	None
SV_3prime_exon_truncation	max	coding	None
nc_dist2tss	min	Noncoding	None
tss_flank_impacted	max	Noncoding	None
nc_dist2tes	min	Noncoding	None
tes_flank_impacted	max	Noncoding	None
is_ABC_SV	max	Regulatory	Gene Body
num_enhancers_cell_types	max	Regulatory	Gene Body
TssA	max	Roadmap chromHMM 25 states	Gene Body
PromU	max	Roadmap chromHMM 25 states	Gene Body
PromD1	max	Roadmap chromHMM 25 states	Gene Body
PromD2	max	Roadmap chromHMM 25 states	Gene Body
Tx5	max	Roadmap chromHMM 25 states	Gene Body
Tx	max	Roadmap chromHMM 25 states	Gene Body
Tx3	max	Roadmap chromHMM 25 states	Gene Body
TxWk	max	Roadmap chromHMM 25 states	Gene Body
TxReg	max	Roadmap chromHMM 25 states	Gene Body
TxEnh5	max	Roadmap chromHMM 25 states	Gene Body
TxEnh3	max	Roadmap chromHMM 25 states	Gene Body
TxEnhW	max	Roadmap chromHMM 25 states	Gene Body
EnhA1	max	Roadmap chromHMM 25 states	Gene Body
EnhA2	max	Roadmap chromHMM 25 states	Gene Body
EnhAF	max	Roadmap chromHMM 25 states	Gene Body
EnhW1	max	Roadmap chromHMM 25 states	Gene Body
EnhW2	max	Roadmap chromHMM 25 states	Gene Body
EnhAc	max	Roadmap chromHMM 25 states	Gene Body
DNase	max	Roadmap chromHMM 25 states	Gene Body
ZNF_Rpts	max	Roadmap chromHMM 25 states	Gene Body
Het	max	Roadmap chromHMM 25 states	Gene Body
PromP	max	Roadmap chromHMM 25 states	Gene Body
PromBiv	max	Roadmap chromHMM 25 states	Gene Body
ReprPC	max	Roadmap chromHMM 25 states	Gene Body
Quies	max	Roadmap chromHMM 25 states	Gene Body
mean_GC_content	max	Conservation track	Gene Body
top10_LINSIGHT	max	Conservation track	Gene Body
top10_phastCON	max	Conservation track	Gene Body
top10_CADD	max	Conservation track	Gene Body
max_cpgpct	max	Conservation track	Gene Body
remap_crm_score	max	Regulatory	Gene Body
num_TADs	max	Regulatory	Gene Body

### Sheet: Sheet1
Primary Tissue ChromHMM
E027
E062
E063
E065
E066
E067
E068
E069
E071
E072
E073
E075
E076
E079
E095
E096
E097
E098
E104
E106
E107
E108
E109
E110
E111
E113
E116
